# Long-term COVID-19 symptoms in a large unselected population

**DOI:** 10.1101/2020.10.07.20208702

**Authors:** Elizabeth T. Cirulli, Kelly M. Schiabor Barrett, Stephen Riffle, Alexandre Bolze, Iva Neveux, Shaun Dabe, Joseph J. Grzymski, James T. Lu, Nicole L. Washington

## Abstract

It is increasingly recognized that SARS-CoV-2 can produce long-term complications after recovery from the acute effects of infection. Here, we report the analysis of 32 self-reported short and long-term symptoms in a general adult population cohort comprised of 357 COVID-19+ cases, 5,497 SARS-CoV-2-negative controls, and 19,095 non-tested individuals. The majority of our COVID-19+ cases are mild, with only 9 of the 357 COVID-19+ cases having been hospitalized. Our results show that 36.1% of COVID-19+ cases have symptoms lasting longer than 30 days, and 14.8% still have at least one symptom after 90 days. These numbers are higher for COVID-19+ cases who were initially more ill, 44.9% at 30 days and 20.8% at 90 days, but even for very mild and initially asymptomatic cases, 21.3% have complications persist for 30 days or longer. In contrast, only 8.4% of participants from the general untested population develop new symptoms lasting longer than 30 days due to any illness during the same study period. The long-term symptoms most enriched in those with COVID-19 are anosmia, ageusia, difficulty concentrating, dyspnea, memory loss, confusion, chest pain, and pain with deep breaths. In addition to individuals who are initially more sick having more long-term symptoms, we additionally observe that individuals who have an initial symptom of dyspnea are significantly more likely to develop long-term symptoms. Importantly, our study finds that the overall level of illness is an important variable to account for when assessing the statistical significance of symptoms that are associated with COVID-19. Our study provides a baseline from which to understand the frequency of COVID-19 long-term symptoms at the population level and demonstrates that, although those most likely to develop long-term COVID-19 complications are those who initially have more severe illness, even those with mild or asymptomatic courses of infection are at increased risk of long-term complications.
