## Supplementary material for "Long-term COVID-19 symptoms in a large unselected population": Suppl

### Sheet: S1
	N COVID-19+		N COVID-19-		N Not Tested		Univariate logistic regression, COVID-19+ vs. COVID-19-		Univariate logistic regression, COVID-19+ vs. Not Tested		Multivariate logistic regression (total number of symptoms covariate), COVID-19+ vs. COVID-19-		Multivariate logistic regression (total number of symptoms covariate), COVID-19+ vs. Not Tested
Initial symptom	Has symptom	Does not have symptom	Has symptom	Does not have symptom	Has symptom	Does not have symptom	pval	Direction	pval	Direction	pval	Direction	pval	Direction
anosmia	165	192	172	5325	534	18608	1.39321e-137	pos	1.82703e-192	pos	1.72851e-43	pos	6.95804e-45	pos
ageusia	160	197	198	5299	558	18584	1.78826e-126	pos	1.48033e-181	pos	1.70875e-39	pos	2.13038e-42	pos
decrease appetite	157	200	583	4914	1554	17588	2.17947e-60	pos	5.79963e-88	pos	8.83613e-07	pos	2.86305e-07	pos
fever	172	185	752	4745	1978	17164	2.72281e-55	pos	1.91912e-82	pos	6.37297e-06	pos	1.90598e-07	pos
fatigue	167	190	743	4754	1911	17231	1.40434e-52	pos	9.58993e-81	pos	8.52243e-05	pos	3.04724e-06	pos
body aches	213	144	1208	4289	3502	15640	4.99549e-49	pos	1.2662e-66	pos	0.0035516	pos	0.000918503	pos
headache	243	114	1686	3811	4911	14231	5.07373e-41	pos	9.9772e-57	pos	0.00212618	pos	2.61557e-05	pos
sore muscles	168	189	989	4508	2848	16294	5.37582e-36	pos	2.77365e-51	pos	0.511272	neg	0.541653	neg
temperature fluctuation	140	212	799	4690	2260	16450	8.19035e-32	pos	2.85227e-45	pos	0.130622	pos	0.344087	pos
dry cough	168	189	1181	4316	3333	15809	2.56745e-26	pos	1.08944e-40	pos	0.207782	pos	0.0979794	pos
nausea	104	253	542	4955	1482	17660	3.15805e-26	pos	2.73759e-40	pos	0.536485	pos	0.562113	pos
dizziness	97	255	542	4947	1571	17139	1.73934e-22	pos	2.33896e-31	pos	0.6444	neg	0.357615	neg
difficulty breathing	122	235	778	4719	2010	17132	2.67922e-22	pos	7.23979e-39	pos	0.0485914	neg	0.0626377	neg
pain deep breaths	58	299	236	5261	599	18543	2.07823e-20	pos	3.48686e-33	pos	0.203012	neg	0.0496437	neg
diarrhea	129	228	907	4590	2416	16726	1.21398e-19	pos	5.22561e-34	pos	0.998025	neg	0.207182	pos
bone or joint pain	107	250	695	4802	2077	17065	8.37492e-19	pos	1.38857e-26	pos	0.46517	neg	0.221267	neg
chest pain	71	281	387	5102	1044	17666	3.76754e-17	pos	2.01011e-26	pos	0.228054	neg	0.080516	neg
lower back pain	96	256	811	4678	2430	16280	8.05497e-10	pos	3.63541e-14	pos	0.00314316	neg	0.00194461	neg
sore throat	142	215	1374	4123	3809	15333	1.21246e-09	pos	4.7282e-19	pos	0.000679605	neg	0.0155943	neg
sensitive skin	41	311	256	5233	780	17930	2.58177e-08	pos	7.17491e-11	pos	0.0303902	neg	0.00260667	neg
heavy arms legs	41	311	271	5218	714	17996	1.52406e-07	pos	1.87007e-12	pos	0.00832457	neg	0.00280215	neg
tingling	54	298	413	5076	1226	17484	3.11417e-07	pos	3.07406e-10	pos	0.000402368	neg	0.0014029	neg
cough with mucus	101	256	1030	4467	3188	15954	1.15919e-05	pos	1.11718e-08	pos	1.65879e-06	neg	5.70027e-09	neg
runny nose	126	231	1408	4089	4431	14711	6.31654e-05	pos	1.16509e-07	pos	2.44817e-05	neg	8.14899e-06	neg
severe difficulty breathing	17	340	96	5401	230	18912	0.000120709	pos	3.88296e-08	pos	0.0692816	neg	0.022591	neg
phlegm	59	298	563	4934	1811	17331	0.000222864	pos	9.91937e-06	pos	4.32427e-06	neg	4.27352e-08	neg
limp	11	341	52	5437	151	18559	0.000303203	pos	1.39518e-05	pos	0.074654	neg	0.013396	neg
lump in throat	30	322	249	5240	674	18036	0.000839302	pos	2.76266e-06	pos	0.0334594	neg	0.020469	neg
red sore itchy eyes	65	287	783	4706	2458	16252	0.0306807	pos	0.00368879	pos	3.02499e-06	neg	6.3478e-06	neg
rash	13	263	135	4777	276	12147	0.0599672	pos	0.00747619	pos	0.0822193	neg	0.0855281	neg
blisters	3	273	32	4880	75	12348	0.395001	pos	0.316537	pos	0.0457915	neg	0.0683919	neg
discolored digits	3	273	33	4879	81	12342	0.423375	pos	0.38321	pos	0.249163	neg	0.31654	neg

### Sheet: S2
	N COVID-19+		N COVID-19-		N Not Tested		Univariate logistic regression, COVID-19+ vs. COVID-19-		Univariate logistic regression, COVID-19+ vs. Not Tested		Multivariate logistic regression (total number of symptoms covariate), COVID-19+ vs. COVID-19-		Multivariate logistic regression (total number of symptoms covariate), COVID-19+ vs. Not Tested
Symptom after 30 days	Has symptom	Does not have symptom	Has symptom	Does not have symptom	Has symptom	Does not have symptom	pval	Direction	pval	Direction	pval	Direction	pval	Direction
anosmia	24	186	19	3818	32	8995	7.2248e-25	pos	1.19337e-37	pos	1.30148e-12	pos	7.54904e-13	pos
ageusia	19	189	25	3811	30	8998	3.01917e-18	pos	1.86865e-29	pos	1.95447e-08	pos	2.01243e-10	pos
memory loss	16	198	20	3808	54	8955	1.66989e-15	pos	9.51771e-19	pos	7.88075e-06	pos	0.00347689	pos
chest pain	16	198	34	3793	46	8964	1.76427e-12	pos	2.98315e-20	pos	8.36963e-05	pos	0.00551291	pos
weak muscles	21	186	48	3768	88	8900	1.0957e-15	pos	8.73222e-22	pos	0.000739153	pos	0.0501511	pos
tachycardia	11	202	31	3789	37	8977	1.22184e-07	pos	1.84304e-13	pos	0.00158369	pos	0.000662855	pos
headache	16	193	53	3728	74	8878	2.17454e-09	pos	7.87428e-16	pos	0.012164	pos	0.00618465	pos
confusion	15	200	16	3820	37	8985	3.5732e-15	pos	2.63988e-20	pos	0.00409039	pos	0.0322347	pos
notice heartbeat	13	196	43	3767	69	8924	6.08173e-08	pos	4.71322e-12	pos	0.0590389	pos	0.0560221	pos
difficulty concentrating	22	187	62	3752	131	8853	3.67623e-14	pos	1.05059e-17	pos	0.00157535	pos	0.0692558	pos
dry cough	30	180	164	3638	248	8721	7.94147e-10	pos	1.54195e-17	pos	0.0525767	pos	0.0876996	pos
pain with deep breaths	14	201	28	3806	37	8987	2.00794e-11	pos	1.49859e-18	pos	0.0327934	pos	0.0931253	pos
diarrhea	8	205	37	3750	74	8912	0.000523659	pos	4.40542e-05	pos	0.0435702	pos	0.139079	pos
dizziness	11	203	40	3766	66	8916	2.83038e-06	pos	2.34017e-09	pos	0.156099	pos	0.172125	pos
difficulty breathing	27	184	84	3715	127	8853	1.23972e-15	pos	4.12657e-25	pos	0.0597568	pos	0.210926	pos
difficulty balancing	7	206	41	3772	62	8924	0.00604317	pos	8.84134e-05	pos	0.794383	neg	0.23574	neg
heart palpitations	10	205	31	3792	37	8968	1.44368e-06	pos	1.05911e-11	pos	0.359071	pos	0.273864	pos
heavy arms legs	6	207	30	3799	54	8959	0.00408783	pos	0.000316148	pos	0.73142	neg	0.351451	neg
bone or joint pain	16	191	70	3710	150	8787	2.03383e-07	pos	5.63391e-09	pos	0.0423338	pos	0.351749	pos
sensitive skin	8	206	25	3805	54	8964	1.64891e-05	pos	1.32367e-06	pos	0.5984	pos	0.438508	neg
fatigue	11	194	46	3770	67	8926	7.79142e-06	pos	1.30747e-09	pos	0.463876	pos	0.512237	pos
tinnitis	7	205	42	3732	76	8834	0.00741212	pos	0.000591378	pos	0.377332	pos	0.567388	pos
insomnia	12	200	77	3700	135	8819	0.00089333	pos	1.02406e-05	pos	0.998878	neg	0.727961	pos
rash	4	212	29	3808	62	8961	0.0917332	pos	0.0539466	pos	0.771532	pos	0.736685	neg
nausea	5	209	24	3795	29	8981	0.00739226	pos	4.25382e-05	pos	0.653039	pos	0.756136	neg
fever	2	210	10	3820	13	8998	0.0968477	pos	0.0134204	pos	0.664731	pos	0.793944	neg
tingling	11	200	47	3756	95	8874	1.55984e-05	pos	5.33722e-07	pos	0.354038	pos	0.796049	pos
decreased alertness	13	201	31	3803	80	8934	9.17576e-10	pos	1.2626e-10	pos	0.192836	pos	0.805983	neg
back pain	12	196	62	3700	96	8834	6.28332e-05	pos	3.89662e-08	pos	0.967777	neg	0.85068	pos
acid reflux	10	202	50	3722	71	8855	0.00022788	pos	1.33681e-07	pos	0.830004	pos	0.937465	pos
nocturnal dyspnea	7	208	15	3817	32	8981	3.554e-06	pos	1.11398e-07	pos	0.113991	pos	0.940548	neg
limp	1	213	3	3836	23	9010	0.121313	pos	0.551772	pos	0.999985	neg	0.959684	neg

### Sheet: S3
	N COVID-19+		N COVID-19-		N Not Tested		Univariate logistic regression, COVID-19+ vs. COVID-19-		Univariate logistic regression, COVID-19+ vs. Not Tested		Multivariate logistic regression (total number of symptoms covariate), COVID-19+ vs. COVID-19-		Multivariate logistic regression (total number of symptoms covariate), COVID-19+ vs. Not Tested
Symptom after 60 days	Has symptom	Does not have symptom	Has symptom	Does not have symptom	Has symptom	Does not have symptom	pval	Direction	pval	Direction	pval	Direction	pval	Direction
anosmia	21	137	18	3068	29	6939	1.09731e-22	pos	2.25283e-33	pos	1.08616e-11	pos	1.3534e-11	pos
chest pain	15	145	33	3047	44	6908	2.7242e-12	pos	2.79536e-19	pos	2.72856e-05	pos	0.000314017	pos
memory loss	12	149	19	3060	52	6900	1.22881e-11	pos	7.96972e-13	pos	0.000325248	pos	0.0501052	pos
difficulty concentrating	18	140	60	3008	127	6798	4.09335e-11	pos	4.06224e-13	pos	0.000577285	pos	0.056055	pos
ageusia	15	141	24	3062	29	6939	1.77827e-14	pos	8.19312e-23	pos			1.69763e-07	pos
dry cough	28	130	155	2901	233	6680	4.915e-10	pos	8.60504e-17	pos	0.0236232	pos	0.0211725	pos
pain with deep breaths	13	148	28	3056	37	6927	6.4557e-11	pos	4.10553e-17	pos	0.0155397	pos	0.0402619	pos
headache	12	144	49	2994	70	6830	1.03471e-06	pos	9.39645e-11	pos	0.0816039	pos	0.0421486	pos
bone or joint pain	16	138	59	2983	141	6752	2.03915e-09	pos	6.49305e-10	pos	0.00500836	pos	0.044368	pos
weak muscles	17	138	44	3025	83	6852	8.29341e-13	pos	1.12474e-16	pos	0.00145323	pos	0.053655	pos
confusion	11	150	15	3071	36	6926	2.42613e-11	pos	7.93731e-14	pos	0.00464883	pos	0.0731509	pos
diarrhea	7	152	33	3012	74	6860	0.000715064	pos	0.000325677	pos	0.0244721	pos	0.0837232	pos
dizziness	10	151	38	3023	62	6864	5.31597e-06	pos	1.32476e-08	pos	0.0685015	pos	0.0888588	pos
difficulty breathing	24	134	83	2970	124	6803	6.88399e-14	pos	1.3938e-21	pos	0.0357077	pos	0.0938227	pos
notice heartbeat	10	147	39	3026	63	6877	4.98293e-06	pos	1.0593e-08	pos			0.190672	pos
heart palpitations	8	154	29	3048	36	6912	3.14956e-05	pos	8.38731e-09	pos	0.249993	pos	0.283507	pos
fatigue	10	142	43	3026	64	6872	9.49137e-06	pos	7.79284e-09	pos	0.220946	pos	0.34139	pos
tingling	10	150	41	3018	89	6833	1.14128e-05	pos	2.01043e-06	pos	0.168646	pos	0.37236	pos
back pain	12	143	57	2974	89	6801	7.15291e-06	pos	5.65286e-09	pos	0.479153	pos	0.374137	pos
insomnia	11	147	69	2966	131	6777	0.000496517	pos	3.08106e-05	pos	0.448555	pos	0.380606	pos
nocturnal dyspnea	7	154	15	3066	32	6923	1.64869e-06	pos	7.58941e-08	pos	0.044289	pos	0.55723	pos
nausea	5	155	22	3051	27	6925	0.00285352	pos	1.86052e-05	pos	0.412075	pos	0.758701	pos
heavy arms legs	6	153	26	3053	51	6905	0.000910792	pos	0.00014432	pos	0.79569	pos	0.760117	neg
decreased alertness	12	148	30	3055	78	6878	1.96152e-09	pos	8.92739e-10	pos	0.0625219	pos	0.771792	pos
acid reflux	9	149	47	2992	66	6822	0.000309929	pos	5.17088e-07	pos			0.867773	pos
rash	4	158	26	3060	57	6907	0.0444612	pos	0.0322439	pos	0.417093	pos	0.871304	pos
tinnitis	5	155	38	3000	69	6810	0.0528465	pos	0.0137827	pos	0.573488	pos	0.907328	pos
fever	2	157	10	3071	12	6939	0.0798995	pos	0.00931994	pos	0.574927	pos	0.935962	pos
sensitive skin	8	153	23	3058	52	6908	3.64527e-06	pos	6.061e-07	pos	0.219764	pos	0.989056	neg
limp	1	159	2	3087	22	6951	0.0640631	pos	0.503149	pos	0.998493	neg	0.99937	neg
tachycardia	8	152	28	3046	37	6920	2.02584e-05	pos	9.49618e-09	pos	0.00662752	pos
difficulty balancing	6	154	41	3023	57	6878	0.0176832	pos	0.000395491	pos	0.727433	neg

### Sheet: S4
	N COVID-19+		N COVID-19-		N Not Tested		Univariate logistic regression, COVID-19+ vs. COVID-19-		Univariate logistic regression, COVID-19+ vs. Not Tested		Multivariate logistic regression (total number of symptoms covariate), COVID-19+ vs. COVID-19-		Multivariate logistic regression (total number of symptoms covariate), COVID-19+ vs. Not Tested
Symptom after 90 days	Has symptom	Does not have symptom	Has symptom	Does not have symptom	Has symptom	Does not have symptom	pval	Direction	pval	Direction	pval	Direction	pval	Direction
anosmia	17	102	18	2707	29	6194	6.97532e-20	pos	1.04673e-28	pos	1.89762e-11	pos	4.86646e-11	pos
ageusia	14	104	24	2701	29	6194	9.38378e-15	pos	5.35476e-23	pos	9.48572e-07	pos	7.83287e-08	pos
chest pain	13	107	31	2688	41	6166	8.56317e-12	pos	2.60475e-18	pos	6.68152e-06	pos	4.12578e-05	pos
bone or joint pain	15	100	53	2631	127	6028	9.0078e-11	pos	1.53854e-11	pos	0.000220841	pos	0.00367559	pos
memory loss	10	112	18	2701	50	6157	1.64271e-10	pos	2.51339e-11	pos	0.000238737	pos	0.0391402	pos
difficulty concentrating	15	104	54	2656	119	6062	2.14287e-10	pos	7.56643e-12	pos	0.000329472	pos
confusion	11	110	14	2712	34	6183	8.64188e-13	pos	7.75002e-16	pos	0.000652594	pos	0.010162	pos
weak muscles	14	102	41	2667	81	6110	1.76541e-11	pos	2.27617e-14	pos	0.00139365	pos	0.0537097	pos
pain with deep breaths	11	110	26	2697	35	6183	3.42851e-10	pos	1.20883e-15	pos	0.00376571	pos	0.00344416	pos
dry cough	22	97	146	2549	222	5951	4.19119e-08	pos	2.10263e-13	pos	0.00798584	pos	0.00550601	pos
tachycardia	6	114	26	2691	32	6181	0.00025023	pos	3.41476e-07	pos	0.00833919	pos	0.00813887	pos
notice heartbeat	9	108	39	2668	52	6147	5.38023e-06	pos	9.41945e-10	pos	0.0302629	pos	0.0241351	pos
dizziness	9	112	36	2667	59	6127	3.58566e-06	pos	1.01075e-08	pos	0.0400923	pos	0.046012	pos
headache	9	108	46	2642	60	6097	3.35494e-05	pos	8.04808e-09	pos	0.0443091	pos	0.0100945	pos
fatigue	9	104	39	2669	62	6131	3.4278e-06	pos	6.64402e-09	pos	0.0448378	pos
heart palpitations	8	114	29	2691	32	6175	5.05104e-06	pos	1.44195e-10	pos	0.115823	pos	0.0867579	pos
tingling	9	111	40	2660	80	6102	9.99853e-06	pos	5.72792e-07	pos	0.128392	pos	0.205612	pos
nausea	5	115	21	2694	27	6182	0.000692662	pos	3.58073e-06	pos	0.200648	pos
tinnitis	5	115	35	2648	64	6075	0.0145836	pos	0.00277244	pos	0.249346	pos	0.462546	pos
insomnia	10	109	60	2620	117	6051	9.37216e-05	pos	5.76295e-06	pos	0.258753	pos	0.249327	pos
sensitive skin	6	115	22	2699	50	6165	7.90486e-05	pos	2.5572e-05	pos	0.331309	pos	0.976663	neg
back pain	10	106	51	2622	85	6064	1.13799e-05	pos	4.42655e-08	pos	0.360757	pos	0.307531	pos
decreased alertness	9	111	28	2696	74	6137	1.99756e-07	pos	1.88853e-07	pos	0.43554	pos	0.600595	neg
fever	2	118	9	2711	10	6195	0.0383987	pos	0.00257829	pos	0.458889	pos	0.600912	pos
acid reflux	7	112	42	2640	55	6095	0.00110731	pos	2.70572e-06	pos	0.470945	pos	0.50019	pos
rash	3	119	26	2699	53	6166	0.11889	pos	0.0732242	pos	0.713052	pos	0.894631	neg
difficulty balancing	6	114	40	2665	54	6138	0.00511387	pos	4.90567e-05	pos	0.911339	pos	0.561518	neg
limp	1	119	2	2727	20	6207	0.0471018	pos	0.3515	pos	0.994277	neg	0.99746	neg
difficulty breathing	19	99	77	2615	118	6065	1.08247e-11	pos	1.05516e-17	pos			0.0189992	pos
nocturnal dyspnea	6	115	14	2707	30	6181	3.33204e-06	pos	2.03035e-07	pos			0.198525	pos
heavy arms legs	4	115	26	2693	49	6162	0.0187881	pos	0.00523073	pos			0.657462	neg
diarrhea	6	114	30	2658	65	6125	0.000760677	pos	0.000248159	pos			0.0497255	pos

### Sheet: S5
Group	Field	p-value	Direction	N long-term symptom, 1 for field	N long-term symptom, 0 for field	N no long-term symptom, 1 for field	N no long-term symptom, 0 for field	p-value after correcting for total number of initial symptoms	Direction
Initial symptoms	difficulty breathing	2.28541e-06	pos	43	35	31	107	0.0109391	pos
Initial symptoms	Number of symptoms	1.16503e-05	pos
Initial symptoms	pain deep breaths	4.10215e-05	pos	24	54	11	127	0.035195	pos
Initial symptoms	chest pain	8.25789e-05	pos	25	51	14	124	0.0807274	pos
Initial symptoms	fatigue	9.10842e-05	pos	49	29	48	90	0.145342	pos
Initial symptoms	dry cough	0.000137903	pos	49	29	49	89	0.0506568	pos
Initial symptoms	sensitive skin	0.000160514	pos	16	60	4	134	0.0107283	pos
Initial symptoms	ageusia	0.000668469	pos	46	32	48	90	0.24878	pos
Initial symptoms	fever	0.00108965	pos	47	31	51	87	0.178703	pos
Initial symptoms	severe difficulty breathing	0.00608029	pos	9	69	2	136	0.0669865	pos
Initial symptoms	phlegm	0.00663473	pos	19	59	14	124	0.242456	pos
Initial symptoms	red sore itchy eyes	0.00711541	pos	20	56	16	122	0.714713	pos
Initial symptoms	anosmia	0.0111483	pos	44	34	53	85	0.564371	pos
Initial symptoms	lump in throat	0.0119576	pos	12	64	7	131	0.293225	pos
Initial symptoms	body aches	0.0193265	pos	53	25	71	67	0.276899	neg
Initial symptoms	decrease appetite	0.0222639	pos	39	39	47	91	0.648651	neg
Initial symptoms	temperature fluctuation	0.0235846	pos	35	41	42	96	0.482832	neg
Initial symptoms	dizziness	0.0303422	pos	27	49	30	108	0.367366	neg
Comorbidities	Other autoimmune or rheumatologic disease	0.0320516	pos	11	56	8	117	0.134595	pos
Comorbidities	BMI	0.342636	neg					0.0335732	neg
Initial symptoms	nausea	0.253423	pos	23	55	31	107	0.0357009	neg
Initial symptoms	sore muscles	0.133132	pos	37	41	51	87	0.0370416	neg
Blood type	A	0.0818226	pos	24	49	27	98	0.0486563	pos
Comorbidities	Hepatitis	0.250177	pos	3	61	2	118	0.0665418	pos
Blood type	A+	0.127125	pos	20	52	23	102	0.0688804	pos
Initial symptoms	diarrhea	0.244792	pos	28	50	39	99	0.0904623	neg
Comorbidities	Depression	0.714906	neg	16	48	33	87	0.108655	neg
Blood type	AB	0.153197	neg	2	71	10	115	0.111938	neg
Comorbidities	Sleep apnea	0.101309	neg	3	64	15	110	0.116059	neg
Initial symptoms	bone or joint pain	0.142632	pos	24	54	30	108	0.119971	neg
Initial symptoms	headache	0.0891279	pos	57	21	85	53	0.130534	neg
Initial symptoms	lower back pain	0.255115	pos	20	56	27	111	0.130778	neg
Blood type	AB+	0.203152	neg	2	71	9	116	0.151078	neg
First occurring symptom	difficulty breathing	0.079075	pos	5	68	1	95	0.17698	pos
Blood type	O+	0.365404	neg	15	57	33	91	0.188208	neg
Demographics	Age	0.917546	neg					0.197848	pos
Comorbidities	Hypertension	0.229159	neg	12	55	32	93	0.203408	neg
First occurring symptom	diarrhea	0.214013	neg	1	72	5	91	0.209767	neg
First occurring symptom	body aches	0.40928	pos	8	65	7	89	0.242438	pos
First occurring symptom	fever	0.25275	pos	12	61	10	86	0.245864	pos
Initial symptoms	sore throat	0.175986	pos	35	43	49	89	0.25799	neg
Comorbidities	T2D	0.245833	neg	2	65	9	116	0.268065	neg
Blood type	O	0.53796	neg	22	51	43	82	0.277578	neg
First occurring symptom	fatigue	0.978724	neg	6	67	8	88	0.286991	neg
Initial symptoms	runny nose	0.177577	pos	32	46	44	94	0.296655	neg
First occurring symptom	headache	0.25229	neg	7	66	15	81	0.299576	neg
Comorbidities	Prostate cancer	0.65487	pos	1	63	1	119	0.305785	pos
Comorbidities	Other chronic disease	0.164847	pos	11	53	12	108	0.307787	pos
First occurring symptom	cough with mucus	0.432678	neg	2	71	5	91	0.310446	neg
Comorbidities	Rheumatoid arthritis	0.489346	neg	1	66	4	121	0.31723	neg
Initial symptoms	heavy arms legs	0.302095	pos	12	64	15	123	0.324126	neg
Comorbidities	Thyroid Cancer	0.65487	pos	1	63	1	119	0.324388	pos
Demographics	EastAsian	0.685208	pos	1	77	1	137	0.397157	pos
Comorbidities	Chronic bronchitis	0.130826	pos	3	64	1	124	0.421222	pos
Comorbidities	Immunocompromised status	0.252775	pos	3	64	2	123	0.435471	pos
First occurring symptom	ageusia	0.845524	pos	1	72	1	95	0.465631	pos
Comorbidities	Other cancer	0.744492	neg	3	61	7	113	0.473052	neg
First occurring symptom	dry cough	0.538647	pos	9	64	9	87	0.488509	pos
Demographics	male	0.0998738	neg	18	48	45	69	0.508949	neg
Initial symptoms	cough with mucus	0.142632	pos	24	54	30	108	0.510449	neg
Comorbidities	Kidney disease or renal insufficiency	0.680654	neg	1	63	3	117	0.511464	neg
Comorbidities	COPD	0.808655	pos	2	65	3	122	0.52759	pos
Comorbidities	T1D	0.954373	neg	1	66	2	123	0.555068	neg
Comorbidities	Melanoma	0.524922	pos	2	62	2	118	0.568208	pos
First occurring symptom	sore muscles	0.4696	neg	1	72	3	93	0.578779	neg
Initial symptoms	limp	0.13016	pos	4	72	2	136	0.583785	pos
First occurring symptom	runny nose	0.477319	neg	4	69	8	88	0.598348	neg
Demographics	European	0.698482	pos	49	29	83	55	0.616793	pos
Blood type	B	0.378223	pos	10	63	12	113	0.617201	pos
Comorbidities	Cardiovascular disease	0.934991	neg	2	65	4	121	0.643807	neg
Blood type	B+	0.336123	pos	6	67	6	119	0.646781	pos
First occurring symptom	sore throat	0.776321	pos	7	66	8	88	0.651102	pos
First occurring symptom	temperature fluctuation	0.729765	neg	1	72	2	94	0.653319	neg
Demographics	Latinx	0.810205	pos	14	64	23	115	0.667596	pos
Comorbidities	Asthma	0.398223	pos	14	53	20	105	0.693984	pos
Blood type	Rh+	0.436608	pos	45	24	72	49	0.714412	pos
Demographics	Other	0.564585	pos	2	76	2	136	0.725365	pos
Comorbidities	Pancreatitis	0.957628	neg	1	63	2	118	0.739332	neg
First occurring symptom	tingling	0.845524	pos	1	72	1	95	0.741612	pos
Initial symptoms	tingling	0.0619327	pos	14	62	13	125	0.753047	neg
Comorbidities	Inflammatory bowel disease	0.223562	pos	4	63	3	122	0.777815	pos
Initial symptoms	discolored digits	0.651063	pos	1	62	1	118	0.779786	neg
Blood type	O-	0.539009	pos	5	67	6	118	0.802555	pos
Comorbidities	Breast cancer	0.957628	neg	1	63	2	118	0.829926	pos
Blood type	B-	0.833288	pos	4	69	6	119	0.831067	pos
First occurring symptom	red sore itchy eyes	0.729765	neg	1	72	2	94	0.840747	neg
Blood type	A-	0.724873	pos	3	69	4	121	0.847103	pos
Comorbidities	Anxiety disorder	0.267139	pos	18	46	25	95	0.875395	pos
Comorbidities	Other Neurological disease	0.65487	pos	1	63	1	119	0.880072	pos
Initial symptoms	rash	0.300516	pos	5	58	5	114	0.890857	neg
Comorbidities	Liver disease	0.957628	neg	1	63	2	118	0.992698	neg
Comorbidities	Chronic muscle disease	0.971374	pos	2	62	0	120	0.999126	pos
First occurring symptom	sensitive skin	0.999348	pos	1	72	0	96	0.999323	pos
First occurring symptom	rash	0.999365	neg	0	73	1	95	0.999362	neg
First occurring symptom	dizziness	0.999365	neg	0	73	1	95	0.999374	neg
First occurring symptom	pain deep breaths	0.999348	pos	1	72	0	96	0.999393	pos
First occurring symptom	anosmia	0.999771	neg	0	73	2	94	0.999569	neg
Comorbidities	Arrythmia	0.999113	neg	0	64	3	117	0.999663	neg
Demographics	SouthAsian	0.999835	neg	0	78	1	137	0.999836	neg
Comorbidities	Coronary artery bypass	0.999846	pos	1	63	0	120	0.999839	pos
Comorbidities	Leukemia	0.999846	pos	1	63	0	120	0.999853	pos
Comorbidities	Colon and rectal cancer	0.999854	neg	0	64	1	119	0.999856	neg
Comorbidities	Parkinson’s Disease	0.999854	neg	0	64	1	119	0.999859	neg
Comorbidities	Other mental health condition	0.999846	pos	1	63	0	120	0.999859	pos
Comorbidities	Pleural effusion	0.999846	pos	1	63	0	120	0.999859	pos
Comorbidities	Ascites	0.999846	pos	1	63	0	120	0.999859	pos
Comorbidities	Systemic lupus	0.999966	neg	0	67	1	124	0.999966	neg
Comorbidities	Multiple sclerosis	0.999966	neg	0	67	1	124	0.999967	neg
Comorbidities	Other chronic lung disease	0.999966	neg	0	67	1	124	0.999967	neg
First occurring symptom	phlegm	0.999771	neg	0	73	2	94	0.999974	neg
Comorbidities	Myocardial infarction	0.963378	neg	0	64	2	118	0.999989	neg
Demographics	African	0.999111	neg	0	78	4	134	0.999998	neg
Blood type	AB-	0.999998	neg	0	73	1	124	0.999998	neg
First occurring symptom	bone or joint pain	0.999405	pos	3	70	0	96	1	pos
Initial symptoms	blisters	0.998038	pos	2	61	0	119	1	pos
First occurring symptom	lower back pain	0.999771	neg	0	73	2	94
Comorbidities	Dementia			0	64	0	120
Comorbidities	Alzheimer’s Disease			0	64	0	120
Comorbidities	Balloon angioplasty or percutanuous coronary intervention			0	64	0	120
Comorbidities	Congestive heart failure			0	64	0	120
Comorbidities	Peripheral vascular disease			0	64	0	120
Comorbidities	Stroke			0	64	0	120
Comorbidities	Bladder cancer			0	64	0	120
Comorbidities	Endometrial cancer			0	64	0	120
Comorbidities	Kidney cancer			0	64	0	120
Comorbidities	Liver cancer			0	64	0	120
Comorbidities	Non Hodgkin Lymphoma			0	64	0	120
Comorbidities	Pancreatic Cancer			0	64	0	120
Comorbidities	Cystic fibrosis			0	67	0	125
Comorbidities	HIV			0	67	0	125
Comorbidities	Organ transplant			0	67	0	125
Comorbidities	Bone marrow transplant			0	67	0	125
Comorbidities	Erythematosus			0	67	0	125
Comorbidities	Celiac disease			0	67	0	125
First occurring symptom	decrease appetite			0	73	0	96
First occurring symptom	severe difficulty breathing			0	73	0	96
First occurring symptom	nausea			0	73	0	96
First occurring symptom	chest pain			0	73	0	96
First occurring symptom	lump in throat			0	73	0	96
First occurring symptom	limp			0	73	0	96
First occurring symptom	heavy arms legs			0	73	0	96
First occurring symptom	blisters			0	73	0	96
First occurring symptom	discolored digits			0	73	0	96
Demographics

### Sheet: S6
Group	Field	p-value	Direction	N long-term symptom, 1 for field	N long-term symptom, 0 for field	N no long-term symptom, 1 for field	N no long-term symptom, 0 for field	p-value after correcting for total number of initial symptoms	Direction
Initial symptoms	chest pain	1.67404e-05	pos	18	23	13	106	0.00922059	pos
Initial symptoms	fatigue	0.000326414	pos	29	12	45	76	0.0766168	pos
Initial symptoms	Number of symptoms	0.000335751	pos
Initial symptoms	difficulty breathing	0.000636226	pos	24	17	34	87	0.132347	pos
Initial symptoms	ageusia	0.00206886	pos	25	16	40	81	0.153902	pos
Initial symptoms	dizziness	0.00396422	pos	17	24	22	97	0.65032	pos
Initial symptoms	pain deep breaths	0.00397868	pos	13	28	14	107	0.363032	pos
Initial symptoms	dry cough	0.00605305	pos	28	13	52	69	0.228817	pos
Initial symptoms	nausea	0.00779801	pos	16	25	22	99	0.685883	pos
Initial symptoms	severe difficulty breathing	0.00920755	pos	6	35	3	118	0.118319	pos
Comorbidities	Anxiety disorder	0.0113962	pos	12	21	16	88	0.0920826	pos
Initial symptoms	anosmia	0.0116954	pos	25	16	46	75	0.31491	pos
Demographics	male	0.0165298	neg	6	28	40	57	0.0578494	neg
Comorbidities	Other autoimmune or rheumatologic disease	0.0171465	pos	8	27	8	99	0.0719902	pos
Initial symptoms	sensitive skin	0.0385101	pos	8	33	9	110	0.510342	pos
Initial symptoms	temperature fluctuation	0.055104	pos	20	21	38	81	0.496554	neg
Initial symptoms	heavy arms legs	0.627677	neg	4	37	15	104	0.0393745	neg
Initial symptoms	headache	0.410076	pos	29	12	77	44	0.0516052	neg
Demographics	Age	0.133201	neg					0.645914	neg
Blood type	Rh+	0.464211	neg	20	14	71	37	0.216714	neg
Initial symptoms	body aches	0.150611	pos	27	14	64	57	0.103631	neg
Demographics	European	0.870167	pos	26	15	75	46	0.984476	pos
Initial symptoms	fever	0.104707	pos	24	17	53	68	0.925176	neg
Initial symptoms	sore muscles	0.139961	pos	21	20	46	75	0.185101	neg
Blood type	O	0.162465	pos	16	21	34	77	0.237811	pos
Initial symptoms	decrease appetite	0.192491	pos	20	21	45	76	0.211894	neg
Initial symptoms	sore throat	0.134857	pos	20	21	43	78	0.703408	neg
Initial symptoms	runny nose	0.0689215	pos	19	22	37	84	0.86101	pos
Comorbidities	Depression	0.708032	pos	9	24	25	79	0.619049	neg
Initial symptoms	diarrhea	0.32049	pos	16	25	37	84	0.139562	neg
Blood type	O+	0.617177	pos	10	26	26	84	0.749815	pos
Comorbidities	Other chronic disease	0.253786	pos	6	27	11	93	0.298196	pos
Comorbidities	Asthma	0.424703	pos	8	27	18	89	0.86328	pos
Initial symptoms	bone or joint pain	0.293836	pos	14	27	31	90	0.161464	neg
Blood type	A	0.394337	neg	8	29	32	79	0.452609	neg
Comorbidities	Hypertension	0.203262	neg	6	29	30	77	0.116566	neg
Initial symptoms	cough with mucus	0.500552	pos	12	29	29	92	0.294963	neg
Initial symptoms	red sore itchy eyes	0.0976358	pos	11	30	18	101	0.759022	neg
Comorbidities	Hepatitis	0.243331	pos	2	31	2	102	0.0603827	pos
Blood type	B	0.227742	pos	6	31	10	101	0.349381	pos
Comorbidities	Other cancer	0.950413	pos	2	31	6	98	0.755127	neg
Comorbidities	Chronic muscle disease	0.999895	pos	2	31	0	104	0.999654	pos
Initial symptoms	lower back pain	0.490561	pos	10	31	23	96	0.143685	neg
Blood type	A+	0.0693474	neg	4	32	29	82	0.0755281	neg
Blood type	O-	0.168327	pos	4	32	5	105	0.268044	pos
Comorbidities	Inflammatory bowel disease	0.161141	pos	3	32	3	104	0.573735	pos
Comorbidities	Liver disease	0.70732	pos	1	32	2	102	0.638824	pos
Comorbidities	Melanoma	0.70732	pos	1	32	2	102	0.712111	pos
Comorbidities	Kidney disease or renal insufficiency	0.965457	pos	1	32	3	101	0.802282	neg
Comorbidities	Other mental health condition	0.999997	pos	1	32	0	104	0.999996	pos
Comorbidities	Pleural effusion	0.999997	pos	1	32	0	104	0.999996	pos
Comorbidities	Ascites	0.999997	pos	1	32	0	104	0.999996	pos
Comorbidities	Leukemia	0.999997	pos	1	32	0	104	0.999996	pos
Comorbidities	Other Neurological disease	0.999997	pos	1	32	0	104	0.999997	pos
First occurring symptom	fever	0.175977	pos	7	32	9	86	0.162836	pos
Initial symptoms	phlegm	0.105224	pos	9	32	14	107	0.626048	pos
Blood type	A-	0.158295	pos	3	33	3	108	0.168467	pos
Blood type	B+	0.26571	pos	4	33	6	105	0.516452	pos
Comorbidities	Sleep apnea	0.293912	neg	2	33	13	94	0.299909	neg
Comorbidities	Immunocompromised status	0.256346	pos	2	33	2	105	0.513277	pos
Comorbidities	Chronic bronchitis	0.256346	pos	2	33	2	105	0.833419	pos
Comorbidities	Breast cancer	0.99959	neg	0	33	3	101	0.999771	neg
Comorbidities	Pancreatitis	0.99959	neg	0	33	3	101	0.999878	neg
Comorbidities	Prostate cancer	0.999904	neg	0	33	2	102	0.999903	neg
Comorbidities	Myocardial infarction	0.999996	neg	0	33	1	103	0.999995	neg
Comorbidities	Thyroid Cancer	0.999996	neg	0	33	1	103	0.999996	neg
Comorbidities	Colon and rectal cancer	0.999996	neg	0	33	1	103	0.999996	neg
Comorbidities	Arrythmia	0.999996	neg	0	33	1	103	0.999996	neg
Comorbidities	Dementia			0	33	0	104
Comorbidities	Parkinson’s Disease			0	33	0	104
Comorbidities	Alzheimer’s Disease			0	33	0	104
Comorbidities	Balloon angioplasty or percutanuous coronary intervention			0	33	0	104
Comorbidities	Coronary artery bypass			0	33	0	104
Comorbidities	Congestive heart failure			0	33	0	104
Comorbidities	Peripheral vascular disease			0	33	0	104
Comorbidities	Stroke			0	33	0	104
Comorbidities	Bladder cancer			0	33	0	104
Comorbidities	Endometrial cancer			0	33	0	104
Comorbidities	Kidney cancer			0	33	0	104
Comorbidities	Liver cancer			0	33	0	104
Comorbidities	Non Hodgkin Lymphoma			0	33	0	104
Comorbidities	Pancreatic Cancer			0	33	0	104
Initial symptoms	rash	0.718033	pos	2	33	4	91	0.57089	neg
Initial symptoms	blisters	0.999709	pos	2	33	0	95	0.999265	pos
Comorbidities	T2D	0.348977	neg	1	34	8	99	0.384755	neg
Comorbidities	Rheumatoid arthritis	0.806624	neg	1	34	4	103	0.563367	neg
Comorbidities	COPD	0.726179	pos	1	34	2	105	0.69897	pos
Comorbidities	T1D	0.425835	pos	1	34	1	106	0.765378	pos
First occurring symptom	dry cough	0.566452	pos	5	34	9	86	0.48302	pos
First occurring symptom	difficulty breathing	0.999998	pos	5	34	0	95	0.999984	pos
Initial symptoms	tingling	0.237931	pos	7	34	12	107	0.613261	neg
Initial symptoms	discolored digits	0.999968	pos	1	34	0	95	0.999971	pos
Blood type	B-	0.632619	pos	2	35	4	107	0.512396	pos
Comorbidities	Systemic lupus	0.998263	neg	0	35	1	106	0.998286	neg
Comorbidities	Multiple sclerosis	0.998263	neg	0	35	1	106	0.998317	neg
Comorbidities	Other chronic lung disease	0.998263	neg	0	35	1	106	0.998358	neg
Comorbidities	Cardiovascular disease			0	35	3	104	0.999343	neg
Comorbidities	Cystic fibrosis			0	35	0	107
Comorbidities	HIV			0	35	0	107
Comorbidities	Organ transplant			0	35	0	107
Comorbidities	Bone marrow transplant			0	35	0	107
Comorbidities	Erythematosus			0	35	0	107
Comorbidities	Celiac disease			0	35	0	107
Demographics	Latinx	0.870032	neg	6	35	19	102	0.810284	pos
First occurring symptom	fatigue	0.889433	pos	4	35	9	86	0.36432	neg
First occurring symptom	sore throat	0.889433	pos	4	35	9	86	0.57732	pos
Initial symptoms	lump in throat	0.187847	pos	6	35	9	110	0.999834	neg
Blood type	AB	0.280867	neg	1	36	9	102	0.189636	neg
Blood type	AB+	0.340252	neg	1	36	8	103	0.227479	neg
First occurring symptom	headache	0.414798	neg	3	36	12	83	0.525365	neg
First occurring symptom	runny nose	0.889016	neg	3	36	8	87	0.97154	neg
Blood type	AB-	0.99998	neg	0	37	1	110	0.99998	neg
First occurring symptom	bone or joint pain	0.999827	pos	2	37	0	95	0.999598	pos
First occurring symptom	body aches	0.107708	neg	1	38	12	83	0.1297	neg
First occurring symptom	cough with mucus	0.854682	neg	1	38	3	92	0.719361	neg
First occurring symptom	red sore itchy eyes	0.870657	pos	1	38	2	93	0.743243	pos
First occurring symptom	ageusia	0.999611	pos	1	38	0	95	0.999596	pos
First occurring symptom	sensitive skin	0.999611	pos	1	38	0	95	0.999596	pos
First occurring symptom	rash	0.999642	neg	0	39	1	94	0.999641	neg
First occurring symptom	sore muscles	0.999997	neg	0	39	4	91	0.99975	neg
First occurring symptom	tingling	0.99984	neg	0	39	2	93	0.999819	neg
First occurring symptom	anosmia	0.99984	neg	0	39	2	93	0.999833	neg
First occurring symptom	phlegm	0.99984	neg	0	39	2	93	0.999838	neg
First occurring symptom	lower back pain	0.99984	neg	0	39	2	93	0.999841	neg
First occurring symptom	diarrhea	0.999998	neg	0	39	5	90	0.999985	neg
First occurring symptom	temperature fluctuation	0.999433	neg	0	39	3	92
First occurring symptom	decrease appetite			0	39	0	95
First occurring symptom	severe difficulty breathing			0	39	0	95
First occurring symptom	pain deep breaths			0	39	0	95
First occurring symptom	nausea			0	39	0	95
First occurring symptom	dizziness			0	39	0	95
First occurring symptom	chest pain			0	39	0	95
First occurring symptom	lump in throat			0	39	0	95
First occurring symptom	limp			0	39	0	95
First occurring symptom	heavy arms legs			0	39	0	95
First occurring symptom	blisters			0	39	0	95
First occurring symptom	discolored digits			0	39	0	95
Initial symptoms	limp	0.280008	pos	2	39	2	117	0.958262	pos
Demographics	EastAsian	0.441038	pos	1	40	1	120	0.20685	pos
Demographics	Other	0.441038	pos	1	40	1	120	0.609712	pos
Demographics	African	0.998572	neg	0	41	1	120	0.998532	neg
Demographics	SouthAsian			0	41	0	121
Comorbidities	BMI	0.707916	neg					0.104135	neg

### Sheet: S7
Group	Field	p-value	Direction	N long-term symptom, 1 for field	N long-term symptom, 0 for field	N no long-term symptom, 1 for field	N no long-term symptom, 0 for field	p-value after correcting for total number of initial symptoms	Direction
Initial symptoms	severe difficulty breathing	0.00549161	pos	4	14	3	101	0.0538364	pos
Initial symptoms	fatigue	0.00765912	pos	14	4	43	61	0.122502	pos
Initial symptoms	pain deep breaths	0.00843823	pos	7	11	13	91	0.19881	pos
Initial symptoms	Number of symptoms	0.00994076	pos	0	1	3	12
First occurring symptom	difficulty breathing	0.0125641	pos	3	13	1	85	0.039966	pos
Initial symptoms	chest pain	0.0148566	pos	8	10	18	84	0.325574	pos
Initial symptoms	ageusia	0.0172306	pos	12	6	37	67	0.207387	pos
Initial symptoms	fever	0.020356	pos	13	5	43	61	0.152928	pos
Comorbidities	Anxiety disorder	0.0222195	pos	7	8	16	70	0.161454	pos
Initial symptoms	dry cough	0.0225839	pos	14	4	49	55	0.148965	pos
Blood type	A-	0.0250834	pos	3	13	3	91	0.0237919	pos
Initial symptoms	anosmia	0.0443706	pos	12	6	42	62	0.295787	pos
Initial symptoms	headache	0.848705	neg	11	7	66	38	0.0158973	neg
Initial symptoms	diarrhea	0.957343	pos	6	12	34	70	0.0515475	neg
Initial symptoms	heavy arms legs	0.395741	neg	1	17	13	89	0.0702988	neg
Demographics	EastAsian	0.210357	pos	1	17	1	103	0.0794166	pos
Comorbidities	Hepatitis	0.211443	pos	1	14	1	85	0.0896871	pos
First occurring symptom	fever	0.0859539	pos	4	12	8	78	0.0911328	pos
First occurring symptom	runny nose	0.239249	pos	2	14	4	82	0.0924995	pos
Comorbidities	Hypertension	0.179891	neg	2	14	26	63	0.119101	neg
First occurring symptom	fatigue	0.60688	neg	1	15	9	77	0.149315	neg
First occurring symptom	red sore itchy eyes	0.228905	pos	1	15	1	85	0.173547	pos
Initial symptoms	cough with mucus	0.992553	neg	5	13	29	75	0.185378	neg
Initial symptoms	lower back pain	0.721324	pos	4	14	19	83	0.210035	neg
Initial symptoms	sensitive skin	0.967195	pos	2	16	11	91	0.303858	neg
Comorbidities	BMI	0.859497	neg					0.32107	neg
Comorbidities	COPD	0.219687	pos	1	15	1	88	0.323234	pos
Initial symptoms	red sore itchy eyes	0.568904	pos	4	14	17	85	0.324453	neg
Blood type	A	0.614949	pos	5	11	24	71	0.342889	pos
Initial symptoms	decrease appetite	0.359275	pos	9	9	40	64	0.351647	neg
Comorbidities	Melanoma	0.382615	pos	1	14	2	84	0.382051	pos
Comorbidities	Chronic bronchitis	0.0791714	pos	2	14	2	87	0.46212	pos
Demographics	European	0.474613	pos	13	5	66	38	0.473408	pos
First occurring symptom	body aches	0.409901	neg	1	15	12	74	0.501906	neg
Initial symptoms	dizziness	0.175904	pos	7	11	24	78	0.524539	neg
Initial symptoms	phlegm	0.10107	pos	5	13	13	91	0.526167	pos
Initial symptoms	tingling	0.477242	pos	3	15	11	91	0.550105	neg
Initial symptoms	bone or joint pain	0.263244	pos	7	11	27	77	0.553958	neg
First occurring symptom	sore throat	0.920826	pos	2	14	10	76	0.554625	pos
Initial symptoms	lump in throat	0.103944	pos	4	14	9	93	0.554889	pos
Blood type	O+	0.398235	pos	5	10	22	73	0.558193	pos
Comorbidities	Inflammatory bowel disease	0.762501	pos	1	15	4	85	0.571076	neg
Blood type	O	0.388697	pos	7	9	31	64	0.590375	pos
Demographics	Latinx	0.804465	pos	3	15	15	89	0.599208	pos
Blood type	AB	0.769386	neg	1	15	8	87	0.607247	neg
Blood type	AB+	0.769386	neg	1	15	8	87	0.607247	neg
Comorbidities	Other chronic disease	0.459964	pos	3	12	11	75	0.62401	pos
Comorbidities	Depression	0.214639	pos	6	9	21	65	0.626234	pos
Blood type	A+	0.42363	neg	2	14	20	74	0.644192	neg
Comorbidities	Other cancer	0.74122	pos	1	14	4	82	0.647582	neg
First occurring symptom	dry cough	0.53135	neg	1	15	10	76	0.669169	neg
Initial symptoms	rash	0.634361	pos	1	14	3	74	0.676065	neg
Blood type	Rh+	0.472595	pos	11	4	58	33	0.699476	pos
Initial symptoms	sore throat	0.282332	pos	9	9	38	66	0.764897	neg
Initial symptoms	temperature fluctuation	0.0643641	pos	10	8	33	69	0.787012	pos
Blood type	B+	0.385652	pos	2	14	6	89	0.792244	pos
Comorbidities	Immunocompromised status	0.396699	pos	1	15	2	87	0.797212	pos
Blood type	O-	0.922552	neg	1	14	7	88	0.811398	neg
First occurring symptom	bone or joint pain	0.228905	pos	1	15	1	85	0.828637	pos
Demographics	male	0.520661	neg	5	12	32	53	0.84689	neg
Comorbidities	Rheumatoid arthritis	0.396699	pos	1	15	2	87	0.85002	pos
Comorbidities	Kidney disease or renal insufficiency	0.56714	pos	1	14	3	83	0.855755	pos
Blood type	B	0.814288	pos	2	14	10	85	0.866537	neg
Comorbidities	Other autoimmune or rheumatologic disease	0.492129	pos	3	13	11	78	0.874517	pos
Comorbidities	Asthma	0.588393	pos	4	12	17	72	0.881026	neg
Comorbidities	Sleep apnea	0.987471	pos	2	14	11	78	0.882204	neg
Initial symptoms	runny nose	0.258095	pos	8	10	32	72	0.882531	neg
Comorbidities	Chronic muscle disease	0.211443	pos	1	14	1	85	0.932145	pos
Initial symptoms	nausea	0.122046	pos	6	12	18	86	0.936982	neg
Initial symptoms	difficulty breathing	0.0966813	pos	10	8	36	68	0.954633	pos
Initial symptoms	sore muscles	0.0815142	pos	10	8	35	69	0.964828	neg
Initial symptoms	blisters	0.983909	pos	1	14	0	77	0.970483	pos
Initial symptoms	discolored digits	0.983909	pos	1	14	0	77	0.970483	pos
Demographics	Age	0.414468	neg					0.975095	pos
Initial symptoms	body aches	0.0767452	pos	13	5	51	53	0.98018	pos
Comorbidities	Pancreatitis	0.99737	neg	0	15	3	83	0.997743	neg
Initial symptoms	limp	0.389069	pos	1	17	2	100	0.998202	neg
First occurring symptom	headache	0.997421	neg	0	16	9	77	0.998215	neg
First occurring symptom	phlegm	0.999714	neg	0	16	2	84	0.998717	neg
Comorbidities	Systemic lupus	0.998754	neg	0	16	1	88	0.99878	neg
Comorbidities	Multiple sclerosis	0.998754	neg	0	16	1	88	0.998806	neg
Comorbidities	Other chronic lung disease	0.998754	neg	0	16	1	88	0.99884	neg
Demographics	Other	0.999194	neg	0	18	2	102	0.998926	neg
First occurring symptom	cough with mucus	0.999301	neg	0	16	3	83	0.998928	neg
Comorbidities	T2D	0.999939	neg	0	16	8	81	0.999534	neg
First occurring symptom	diarrhea	0.999965	neg	0	16	5	81	0.99958	neg
First occurring symptom	temperature fluctuation	0.999714	neg	0	16	2	84	0.999621	neg
Comorbidities	Cardiovascular disease			0	16	2	87	0.99981	neg
Comorbidities	Leukemia	0.999803	pos	1	14	0	86	0.999813	pos
Comorbidities	Ascites	0.999803	pos	1	14	0	86	0.999821	pos
Comorbidities	Other mental health condition	0.999803	pos	1	14	0	86	0.999821	pos
Comorbidities	Pleural effusion	0.999803	pos	1	14	0	86	0.999821	pos
Comorbidities	Other Neurological disease	0.999831	neg	0	15	1	85	0.999825	neg
Comorbidities	Liver disease	0.999831	neg	0	15	1	85	0.999828	neg
Comorbidities	Colon and rectal cancer	0.999831	neg	0	15	1	85	0.999837	neg
Comorbidities	Breast cancer	0.999831	neg	0	15	1	85	0.999838	neg
First occurring symptom	anosmia	0.999714	neg	0	16	2	84	0.999838	neg
Comorbidities	Thyroid Cancer	0.999831	neg	0	15	1	85	0.999839	neg
Comorbidities	Prostate cancer	0.999831	neg	0	15	1	85	0.99984	neg
Comorbidities	Myocardial infarction	0.999831	neg	0	15	1	85	0.999841	neg
Blood type	B-			0	16	4	91	0.999926	neg
Demographics	African	0.999947	neg	0	18	1	103	0.999946	neg
First occurring symptom	ageusia	0.999962	neg	0	16	1	85	0.999961	neg
First occurring symptom	lower back pain	0.999962	neg	0	16	1	85	0.999961	neg
First occurring symptom	tingling	0.999962	neg	0	16	1	85	0.999961	neg
First occurring symptom	sore muscles	0.999714	neg	0	16	2	84	0.999993	neg
Blood type	AB-			0	16	0	95
Comorbidities	Bone marrow transplant			0	16	0	89
Comorbidities	Celiac disease			0	16	0	89
Comorbidities	Cystic fibrosis			0	16	0	89
Comorbidities	Erythematosus			0	16	0	89
Comorbidities	HIV			0	16	0	89
Comorbidities	Organ transplant			0	16	0	89
Comorbidities	T1D			0	16	2	87
Comorbidities	Alzheimer’s Disease			0	15	0	86
Comorbidities	Arrythmia			0	15	0	86
Comorbidities	Balloon angioplasty or percutanuous coronary intervention			0	15	0	86
Comorbidities	Bladder cancer			0	15	0	86
Comorbidities	Congestive heart failure			0	15	0	86
Comorbidities	Coronary artery bypass			0	15	0	86
Comorbidities	Dementia			0	15	0	86
Comorbidities	Endometrial cancer			0	15	0	86
Comorbidities	Kidney cancer			0	15	0	86
Comorbidities	Liver cancer			0	15	0	86
Comorbidities	Non Hodgkin Lymphoma			0	15	0	86
Comorbidities	Pancreatic Cancer			0	15	0	86
Comorbidities	Parkinson’s Disease			0	15	0	86
Comorbidities	Peripheral vascular disease			0	15	0	86
Comorbidities	Stroke			0	15	0	86
Demographics	SouthAsian			0	18	0	104
First occurring symptom	blisters			0	16	0	86
First occurring symptom	chest pain			0	16	0	86
First occurring symptom	decrease appetite			0	16	0	86
First occurring symptom	discolored digits			0	16	0	86
First occurring symptom	dizziness			0	16	0	86
First occurring symptom	heavy arms legs			0	16	0	86
First occurring symptom	limp			0	16	0	86
First occurring symptom	lump in throat			0	16	0	86
First occurring symptom	nausea			0	16	0	86
First occurring symptom	pain deep breaths			0	16	0	86
First occurring symptom	rash			0	16	0	86
First occurring symptom	sensitive skin			0	16	0	86
First occurring symptom	severe difficulty breathing			0	16	0	86

### Sheet: Key
Table S1: Symptoms associated with COVID-19 test status
Table S2: Symptoms lasting longer than 30 days associated with COVID-19 test status
Table S3: Symptoms lasting longer than 60 days associated with COVID-19 test status
Table S4: Symptoms lasting longer than 90 days associated with COVID-19 test status
Table S5: Factors associated with COVID-19+ cases having at least 1 symptom after 30 days
Table S6: Factors associated with COVID-19+ cases having at least 1 symptom after 60 days
Table S7: Factors associated with COVID-19+ cases having at least 1 symptom after 90 days
